# Clustering-based COPD Subtypes Have Distinct Longitudinal Outcomes and Multi-omics Biomarkers

**DOI:** 10.1101/2022.01.11.22268818

**Authors:** Andrew Gregory, Zhonghui Xu, Katherine Pratte, Sool Lee, Congjian Liu, Robert Chase, Jeong H. Yun, Aabida Saferali, Craig P. Hersh, Russell P. Bowler, Edwin K. Silverman, Peter J. Castaldi, Adel Boueiz

## Abstract

**Introduction:** Chronic obstructive pulmonary disease (COPD) can progress across several domains, complicating the identification of the determinants of disease progression. In our previous work, we applied k-means clustering to spirometric and chest radiologic measures to identify four COPD-related subtypes: “Relatively resistant smokers (RRS)”, “mild upper lobe predominant emphysema (ULE)”, “airway-predominant disease (AD)”, and “severe emphysema (SE)”. In the current study, we examined longitudinal spirometric and radiologic emphysema changes and prospective risks of COPD exacerbations, incident comorbidities, and mortality of these clusters. We also compared their associations to protein and transcriptomic biomarkers.

**Methods:** We included 8,266 non-Hispanic white and African-American smokers from the COPDGene study. We used linear regression to investigate associations to five-year prospective changes in spirometric and radiologic measures and to plasma protein and blood gene expression levels. We used Cox-proportional hazard modeling to test for associations to prospective exacerbations, comorbidities, and mortality.

**Results:** The RRS, ULE, AD, and SE clusters represented 39%, 15%, 26%, and 20% of the studied cohort at baseline, respectively. The SE cluster had the greatest 5-year FEV_1_ and emphysema progression, and the highest risks of exacerbations, cardiovascular disease (CVD), and mortality. The AD cluster had the highest diabetes risk. After adjustments, only the ULE and AD clusters had elevated CVD mortality risks, while only the ULE cluster had the highest cancer-related mortality risk. These clusters also demonstrated differential protein and gene expression biomarker associations.

**Conclusion:** COPD k-means subtypes demonstrate varying rates of disease progression, prospective comorbidities, mortality, and associations to proteomic and transcriptomic biomarkers.

**Funding Sources:** This work was supported by NHLBI K08 HL141601, K08 HL146972, R01 HL116931, R01 HL124233, R01 HL126596, R01 HL116473, U01 HL089897, R01 HL147326, R01 HL130512, and U01 HL089856. The COPDGene study (NCT00608764) is also supported by the COPD Foundation through contributions made to an Industry Advisory Committee comprised of AstraZeneca, Bayer, Boehringer-Ingelheim, Genentech, GlaxoSmithKline, Novartis, Pfizer, Siemens, and Sunovion.
