## Supplementary material for "Clustering-based COPD Subtypes Have Distinct Longitudinal Outcomes and Multi-omics Biomarkers": Table S9

### Sheet: ULE vs. RRS
Table S9. Significantly enriched gene ontology (GO) terms between k-means clusters (weighted Fisher P-values < 0.005 and number of significant genes ≥ 3). In this file, there are 6 sheets for each pairwise comparisons between the four k-means clusters. The cluster following the “vs.” is the reference group. Abbreviations: RRS = Relatively resistant smokers; ULE = Upper lobe predominant emphysema;…
GO ID	GO term	Total number of genes	Number of significant genes	Weighted Fisher P-value
No statistically significant results at weighted Fisher P-value < 0.005 and number of significant genes ≥ 3

### Sheet: AD vs. RRS
GO ID	GO term	Total number of genes	Number of significant genes	Weighted Fisher P-value
GO:0045087	Innate immune response	637	139	0.00013
GO:0007079	Mitotic chromosome movement towards spindle pole	4	4	0.00031
GO:1901223	Negative regulation of NIK/NF-kappaB signaling	20	9	0.00054
GO:0006968	Cellular defense response	48	15	0.00102
GO:0008283	Cell proliferation	1490	238	0.00118
GO:0051900	Regulation of mitochondrial depolarization	16	7	0.0014
GO:0050687	Negative regulation of defense response to virus	23	9	0.00164
GO:0000281	Mitotic cytokinesis	78	22	0.00197
GO:0038095	Fc-epsilon receptor signaling pathway	61	17	0.002
GO:0048010	Vascular endothelial growth factor receptor signaling pathway	73	16	0.00204
GO:0009051	Pentose-phosphate shunt, oxidative branch	3	3	0.00236
GO:0072593	Reactive oxygen species metabolic process	209	52	0.00258
GO:0002480	Antigen processing and presentation of exogenous peptide antigen via MHC class I, TAP-independent	9	5	0.0033
GO:0001916	Positive regulation of T cell mediated cytotoxicity	25	9	0.00356
GO:0071276	Cellular response to cadmium ion	25	9	0.00356
GO:0032479	Regulation of type I interferon production	107	27	0.00369
GO:0061052	Negative regulation of cell growth involved in cardiac muscle cell development	6	4	0.00377
GO:0071763	Nuclear membrane organization	6	4	0.00377
GO:0043161	Proteasome-mediated ubiquitin-dependent protein catabolic process	369	66	0.0039
GO:2001240	Negative regulation of extrinsic apoptotic signaling pathway in absence of ligand	21	8	0.00397
GO:0051591	Response to cAMP	67	17	0.00406
GO:0033572	Transferrin transport	30	10	0.0041

### Sheet: SE vs. RRS
GO ID	GO term	Total number of genes	Number of significant genes	Weighted Fisher P-value
GO:0051965	Positive regulation of synapse assembly	37	3	0.002
GO:0007155	Cell adhesion	981	11	0.0049

### Sheet: AD vs. ULE
GO ID	GO term	Total number of genes	Number of significant genes	Weighted Fisher P-value
No statistically significant results at weighted Fisher P-value < 0.005 and number of significant genes ≥ 3

### Sheet: SE vs. ULE
GO ID	GO term	Total number of genes	Number of significant genes	Weighted Fisher P-value
No statistically significant results at weighted Fisher P-value < 0.005 and number of significant genes ≥ 3

### Sheet: SE vs. AD
GO ID	GO term	Total number of genes	Number of significant genes	Weighted Fisher P-value
GO:0045087	Innate immune response	637	119	0.00015
GO:0050829	Defense response to Gram-negative bacteria	39	12	0.00028
GO:0032753	Positive regulation of interleukin-4 production	21	8	0.00059
GO:0050830	Defense response to Gram-positive bacteria	48	13	0.00062
GO:0072676	Lymphocyte migration	71	16	0.00097
GO:1901031	Regulation of response to reactive oxygen species	29	8	0.00098
GO:1903614	Negative regulation of protein tyrosine phosphatase activity	3	3	0.00099
GO:2000330	Positive regulation of T-helper 17 cell lineage commitment	3	3	0.00099
GO:0006334	Nucleosome assembly	121	22	0.00112
GO:0043161	Proteasome-mediated ubiquitin-dependent protein catabolic process	369	54	0.00113
GO:0071763	Nuclear membrane organization	6	4	0.00125
GO:0016579	Protein deubiquitination	243	40	0.00132
GO:0002227	Innate immune response in mucosa	14	6	0.00144
GO:1904903	ESCRT III complex disassembly	10	5	0.0016
GO:0019731	Antibacterial humoral response	24	8	0.00163
GO:0032760	Positive regulation of tumor necrosis factor production	63	15	0.00173
GO:0061844	Antimicrobial humoral immune response mediated by antimicrobial peptide	36	10	0.00211
GO:0001916	Positive regulation of T cell mediated cytotoxicity	25	8	0.00219
GO:0002479	Antigen processing and presentation of exogenous peptide antigen via MHC class I, TAP-dependent	25	8	0.00219
GO:0051607	Defense response to virus	192	38	0.00226
GO:1903071	Positive regulation of ER-associated ubiquitin-dependent protein catabolic process	7	4	0.00269
GO:0060546	Negative regulation of necroptotic process	11	5	0.0027
GO:0032088	Negative regulation of NF-kappaB transcription factor activity	70	16	0.00309
GO:0002755	MyD88-dependent toll-like receptor signaling pathway	36	12	0.00314
GO:0031640	Killing of cells of other organism	32	8	0.00319
GO:0016032	Viral process	643	94	0.00334
GO:0040012	Regulation of locomotion	726	97	0.00346
GO:0031508	Pericentric heterochromatin assembly	4	3	0.00366
GO:2000623	Negative regulation of nuclear-transcrib...	4	3	0.00366
GO:0045730	Respiratory burst	27	7	0.00424
GO:0043030	Regulation of macrophage activation	36	9	0.00492
GO:0010738	Regulation of protein kinase A signaling	13	5	0.00495
GO:0002476	Antigen processing and presentation of endogenous peptide antigen via MHC class Ib	8	4	0.00495
GO:0038155	Interleukin-23-mediated signaling pathway	8	4	0.00495
